# RNA Polymerase II pausing temporally coordinates cell cycle progression and erythroid differentiation

**DOI:** 10.1101/2023.03.03.23286760

**Authors:** Danya J. Martell, Hope E. Merens, Claudia Fiorini, Alexis Caulier, Jacob C. Ulirsch, Robert Ietswaart, Karine Choquet, Giovanna Graziadei, Valentina Brancaleoni, Maria Domenica Cappellini, Caroline Scott, Nigel Roberts, Melanie Proven, Noémi BA Roy, Christian Babbs, Douglas R. Higgs, Vijay G. Sankaran, L. Stirling Churchman

## Abstract

The controlled release of promoter-proximal paused RNA polymerase II (Pol II) into productive elongation is a major step in gene regulation. However, functional analysis of Pol II pausing is difficult because factors that regulate pause release are almost all essential. In this study, we identified heterozygous loss-of-function mutations in *SUPT5H*, which encodes SPT5, in individuals with β-thalassemia unlinked to *HBB* mutations. During erythropoiesis in healthy human cells, cell cycle genes were highly paused at the transition from progenitors to precursors. When the pathogenic mutations were recapitulated by *SUPT5H* editing, Pol II pause release was globally disrupted, and the transition from progenitors to precursors was delayed, marked by a transient lag in erythroid-specific gene expression and cell cycle kinetics. Despite this delay, cells terminally differentiate, and cell cycle phase distributions normalize. Therefore, hindering pause release perturbs proliferation and differentiation dynamics at a key transition during erythropoiesis, revealing a role for Pol II pausing in the temporal coordination between the cell cycle and differentiation.
