## Supplemental Table 3 for "RNA Polymerase II pausing temporally coordinates cell cycle progression and erythroid differentiation"

### Sheet: Table_S3_CRISPR_colony
colony_number	guide	indel	InsertionDeletion	KD	percent_edited	colony	Gene	value_nanostrings	value_scaled10x	gRNA
12	AAVS1	13	D	KD	98.2	12	HBE1	0.100053	1.00053	AAVS1
69	SPT5_RV	6	D	N	99	9	HBZ	0.101463	1.01463	SPT5_RV
53	SPT5_FW	1	I	KD	53.1	29	CLTC	0.104145	1.04145	SPT5_FW
33	SPT5_FW	1	D	KD	55.1	9	HBE1	0.111285	1.11285	SPT5_FW
74	SPT5_RV	2	D	KD	53	14	CLTC	0.115444	1.15444	SPT5_RV
34	SPT5_FW	1	I	KD	57.4	10	CLTC	0.118983	1.18983	SPT5_FW
38	SPT5_FW	3	D	N	52.4	14	HBZ	0.121479	1.21479	SPT5_FW
55	SPT5_FW	2	I	KD	40	31	CLTC	0.124914	1.24914	SPT5_FW
82	SPT5_RV	6	D	N	52	22	CLTC	0.129547	1.29547	SPT5_RV
76	SPT5_RV	8	D	KD	51.3	16	HBZ	0.142708	1.42708	SPT5_RV
76	SPT5_RV	8	D	KD	51.3	16	HBE1	0.142708	1.42708	SPT5_RV
71	SPT5_RV	1	I	KD	51.1	11	CLTC	0.149962	1.49962	SPT5_RV
66	SPT5_RV	6	D	N	53.2	6	CLTC	0.156145	1.56145	SPT5_RV
67	SPT5_RV	9	D	N	53.3	7	GYPA (CD235a)	0.160294	1.60294	SPT5_RV
30	SPT5_FW	21	I	KD	47.1	6	GYPA (CD235a)	0.166573	1.66573	SPT5_FW
61	SPT5_RV	21	I	KD	52.3	1	HBZ	0.166609	1.66609	SPT5_RV
63	SPT5_RV	11	D	KD	53	3	HBZ	0.187441	1.87441	SPT5_RV
66	SPT5_RV	6	D	N	53.2	6	HBZ	0.187581	1.87581	SPT5_RV
26	SPT5_FW	1	D	KD	50.1	2	CLTC	0.19189	1.9189	SPT5_FW
52	SPT5_FW	1	I	KD	52.4	28	HBE1	0.20013	2.0013	SPT5_FW
3	AAVS1	1	D	KD	99.9	3	HBE1	0.203263	2.03263	AAVS1
79	SPT5_RV	3	D	N	99.1	19	CLTC	0.205856	2.05856	SPT5_RV
74	SPT5_RV	2	D	KD	53	14	SLC4A1	0.211168	2.11168	SPT5_RV
69	SPT5_RV	6	D	N	99	9	CCND3	0.214377	2.14377	SPT5_RV
67	SPT5_RV	9	D	N	53.3	7	HBZ	0.217647	2.17647	SPT5_RV
26	SPT5_FW	1	D	KD	50.1	2	CCND3	0.227299	2.27299	SPT5_FW
63	SPT5_RV	11	D	KD	53	3	CLTC	0.234459	2.34459	SPT5_RV
20	AAVS1	1	D	KD	99.7	20	HBZ	0.238066	2.38066	AAVS1
69	SPT5_RV	6	D	N	99	9	CLTC	0.238232	2.38232	SPT5_RV
24	AAVS1	1	D	KD	99.5	24	HBZ	0.245077	2.45077	AAVS1
54	SPT5_FW	1	I	KD	51.3	30	HBE1	0.249885	2.49885	SPT5_FW
30	SPT5_FW	21	I	KD	47.1	6	HBZ	0.250141	2.50141	SPT5_FW
27	SPT5_FW	5	D	KD	52.3	3	HBE1	0.250187	2.50187	SPT5_FW
61	SPT5_RV	21	I	KD	52.3	1	CLTC	0.277911	2.77911	SPT5_RV
53	SPT5_FW	1	I	KD	53.1	29	CCND3	0.281296	2.81296	SPT5_FW
33	SPT5_FW	1	D	KD	55.1	9	HBZ	0.333072	3.33072	SPT5_FW
84	SPT5_RV	11	D	KD	51.5	24	HBZ	0.333156	3.33156	SPT5_RV
5	AAVS1	1	D	KD	51.6	5	HBE1	0.333333	3.33333	AAVS1
24	AAVS1	1	D	KD	99.5	24	HBE1	0.33698	3.3698	AAVS1
23	AAVS1	2	I	KD	99.2	23	CLTC	0.348998	3.48998	AAVS1
9	AAVS1	15	D	KD	99	9	CLTC	0.351236	3.51236	AAVS1
20	AAVS1	1	D	KD	99.7	20	HBE1	0.371481	3.71481	AAVS1
53	SPT5_FW	1	I	KD	53.1	29	GYPA (CD235a)	0.374921	3.74921	SPT5_FW
40	SPT5_FW	6	D	N	53.5	16	HBE1	0.374929	3.74929	SPT5_FW
78	SPT5_RV	21	D	KD	51.6	18	HBE1	0.375367	3.75367	SPT5_RV
74	SPT5_RV	2	D	KD	53	14	CCND3	0.380013	3.80013	SPT5_RV
34	SPT5_FW	1	I	KD	57.4	10	CCND3	0.392937	3.92937	SPT5_FW
51	SPT5_FW	1	I	KD	48.1	27	HBE1	0.4	4	SPT5_FW
55	SPT5_FW	2	I	KD	40	31	SLC4A1	0.416686	4.16686	SPT5_FW
12	AAVS1	13	D	KD	98.2	12	HBZ	0.416711	4.16711	AAVS1
65	SPT5_RV	9	D	N	49.4	5	CLTC	0.42851	4.2851	SPT5_RV
33	SPT5_FW	1	D	KD	55.1	9	GYPA (CD235a)	0.444357	4.44357	SPT5_FW
82	SPT5_RV	6	D	N	52	22	CCND3	0.444497	4.44497	SPT5_RV
38	SPT5_FW	3	D	N	52.4	14	GYPA (CD235a)	0.446009	4.46009	SPT5_FW
15	AAVS1	1	D	KD	99.4	15	CLTC	0.468541	4.68541	AAVS1
79	SPT5_RV	3	D	N	99.1	19	CCND3	0.470571	4.70571	SPT5_RV
81	SPT5_RV	11	D	KD	52.1	21	GYPA (CD235a)	0.499539	4.99539	SPT5_RV
81	SPT5_RV	11	D	KD	52.1	21	HBE1	0.499539	4.99539	SPT5_RV
81	SPT5_RV	11	D	KD	52.1	21	HBZ	0.499539	4.99539	SPT5_RV
86	SPT5_RV	2	D	KD	51	26	GYPA (CD235a)	0.499601	4.99601	SPT5_RV
5	AAVS1	1	D	KD	51.6	5	HBZ	0.499624	4.99624	AAVS1
61	SPT5_RV	21	I	KD	52.3	1	CCND3	0.499828	4.99828	SPT5_RV
55	SPT5_FW	2	I	KD	40	31	HBZ	0.499885	4.99885	SPT5_FW
55	SPT5_FW	2	I	KD	40	31	HBE1	0.499885	4.99885	SPT5_FW
54	SPT5_FW	1	I	KD	51.3	30	CLTC	0.500231	5.00231	SPT5_FW
30	SPT5_FW	21	I	KD	47.1	6	HBE1	0.500282	5.00282	SPT5_FW
14	AAVS1	12	D	KD	53.9	14	CCND3	0.52913	5.2913	AAVS1
24	AAVS1	1	D	KD	99.5	24	CCND3	0.550875	5.50875	AAVS1
15	AAVS1	1	D	KD	99.4	15	HBZ	0.562249	5.62249	AAVS1
63	SPT5_RV	11	D	KD	53	3	CCND3	0.562322	5.62322	SPT5_RV
67	SPT5_RV	9	D	N	53.3	7	CLTC	0.565196	5.65196	SPT5_RV
66	SPT5_RV	6	D	N	53.2	6	CCND3	0.593661	5.93661	SPT5_RV
7	AAVS1	12	D	KD	98.6	7	CLTC	0.609669	6.09669	AAVS1
9	AAVS1	15	D	KD	99	9	CCND3	0.632535	6.32535	AAVS1
76	SPT5_RV	8	D	KD	51.3	16	CLTC	0.642969	6.42969	SPT5_RV
43	SPT5_FW	1	I	KD	48.1	19	HBE1	0.666667	6.66667	SPT5_FW
12	AAVS1	13	D	KD	98.2	12	CLTC	0.666844	6.66844	AAVS1
84	SPT5_RV	11	D	KD	51.5	24	GYPA (CD235a)	0.666844	6.66844	SPT5_RV
84	SPT5_RV	11	D	KD	51.5	24	CLTC	0.666844	6.66844	SPT5_RV
52	SPT5_FW	1	I	KD	52.4	28	GYPA (CD235a)	0.666884	6.66884	SPT5_FW
71	SPT5_RV	1	I	KD	51.1	11	CCND3	0.700076	7.00076	SPT5_RV
24	AAVS1	1	D	KD	99.5	24	CLTC	0.704048	7.04048	AAVS1
67	SPT5_RV	9	D	N	53.3	7	CCND3	0.739216	7.39216	SPT5_RV
86	SPT5_RV	2	D	KD	51	26	HBE1	0.749401	7.49401	SPT5_RV
78	SPT5_RV	21	D	KD	51.6	18	HBZ	0.749756	7.49756	SPT5_RV
78	SPT5_RV	21	D	KD	51.6	18	CCND3	0.749756	7.49756	SPT5_RV
7	AAVS1	12	D	KD	98.6	7	HBZ	0.750127	7.50127	AAVS1
30	SPT5_FW	21	I	KD	47.1	6	CCND3	0.750423	7.50423	SPT5_FW
30	SPT5_FW	21	I	KD	47.1	6	CLTC	0.750423	7.50423	SPT5_FW
40	SPT5_FW	6	D	N	53.5	16	CLTC	0.750423	7.50423	SPT5_FW
56	SPT5_FW	1	I	KD	48.8	32	CLTC	0.750423	7.50423	SPT5_FW
56	SPT5_FW	1	I	KD	48.8	32	CCND3	0.750423	7.50423	SPT5_FW
56	SPT5_FW	1	I	KD	48.8	32	HBE1	0.750423	7.50423	SPT5_FW
56	SPT5_FW	1	I	KD	48.8	32	HBZ	0.750423	7.50423	SPT5_FW
3	AAVS1	1	D	KD	99.9	3	CCND3	0.783141	7.83141	AAVS1
51	SPT5_FW	1	I	KD	48.1	27	GYPA (CD235a)	0.8	8	SPT5_FW
51	SPT5_FW	1	I	KD	48.1	27	HBZ	0.8	8	SPT5_FW
20	AAVS1	1	D	KD	99.7	20	CCND3	0.80967	8.0967	AAVS1
38	SPT5_FW	3	D	N	52.4	14	CLTC	0.810446	8.10446	SPT5_FW
74	SPT5_RV	2	D	KD	53	14	ALAS2	0.869931	8.69931	SPT5_RV
20	AAVS1	1	D	KD	99.7	20	CLTC	0.881273	8.81273	AAVS1
14	AAVS1	12	D	KD	53.9	14	GYPA (CD235a)	0.911413	9.11413	AAVS1
23	AAVS1	2	I	KD	99.2	23	HBZ	0.931048	9.31048	AAVS1
79	SPT5_RV	3	D	N	99.1	19	SLC4A1	0.931381	9.31381	SPT5_RV
7	AAVS1	12	D	KD	98.6	7	HBE1	0.937405	9.37405	AAVS1
3	AAVS1	1	D	KD	99.9	3	TUBB	1	10	AAVS1
5	AAVS1	1	D	KD	51.6	5	TUBB	1	10	AAVS1
7	AAVS1	12	D	KD	98.6	7	TUBB	1	10	AAVS1
9	AAVS1	15	D	KD	99	9	TUBB	1	10	AAVS1
12	AAVS1	13	D	KD	98.2	12	TUBB	1	10	AAVS1
14	AAVS1	12	D	KD	53.9	14	TUBB	1	10	AAVS1
15	AAVS1	1	D	KD	99.4	15	TUBB	1	10	AAVS1
20	AAVS1	1	D	KD	99.7	20	TUBB	1	10	AAVS1
23	AAVS1	2	I	KD	99.2	23	TUBB	1	10	AAVS1
24	AAVS1	1	D	KD	99.5	24	TUBB	1	10	AAVS1
26	SPT5_FW	1	D	KD	50.1	2	TUBB	1	10	SPT5_FW
27	SPT5_FW	5	D	KD	52.3	3	HBZ	1	10	SPT5_FW
27	SPT5_FW	5	D	KD	52.3	3	TUBB	1	10	SPT5_FW
30	SPT5_FW	21	I	KD	47.1	6	TUBB	1	10	SPT5_FW
33	SPT5_FW	1	D	KD	55.1	9	TUBB	1	10	SPT5_FW
34	SPT5_FW	1	I	KD	57.4	10	TUBB	1	10	SPT5_FW
38	SPT5_FW	3	D	N	52.4	14	TUBB	1	10	SPT5_FW
40	SPT5_FW	6	D	N	53.5	16	TUBB	1	10	SPT5_FW
43	SPT5_FW	1	I	KD	48.1	19	TUBB	1	10	SPT5_FW
51	SPT5_FW	1	I	KD	48.1	27	TUBB	1	10	SPT5_FW
52	SPT5_FW	1	I	KD	52.4	28	CCND3	1	10	SPT5_FW
52	SPT5_FW	1	I	KD	52.4	28	TUBB	1	10	SPT5_FW
52	SPT5_FW	1	I	KD	52.4	28	HBZ	1	10	SPT5_FW
52	SPT5_FW	1	I	KD	52.4	28	CLTC	1	10	SPT5_FW
53	SPT5_FW	1	I	KD	53.1	29	TUBB	1	10	SPT5_FW
54	SPT5_FW	1	I	KD	51.3	30	TUBB	1	10	SPT5_FW
54	SPT5_FW	1	I	KD	51.3	30	CCND3	1	10	SPT5_FW
55	SPT5_FW	2	I	KD	40	31	TUBB	1	10	SPT5_FW
55	SPT5_FW	2	I	KD	40	31	CCND3	1	10	SPT5_FW
55	SPT5_FW	2	I	KD	40	31	GYPA (CD235a)	1	10	SPT5_FW
56	SPT5_FW	1	I	KD	48.8	32	TUBB	1	10	SPT5_FW
61	SPT5_RV	21	I	KD	52.3	1	TUBB	1	10	SPT5_RV
63	SPT5_RV	11	D	KD	53	3	GYPA (CD235a)	1	10	SPT5_RV
63	SPT5_RV	11	D	KD	53	3	TUBB	1	10	SPT5_RV
65	SPT5_RV	9	D	N	49.4	5	TUBB	1	10	SPT5_RV
66	SPT5_RV	6	D	N	53.2	6	TUBB	1	10	SPT5_RV
67	SPT5_RV	9	D	N	53.3	7	TUBB	1	10	SPT5_RV
69	SPT5_RV	6	D	N	99	9	TUBB	1	10	SPT5_RV
71	SPT5_RV	1	I	KD	51.1	11	TUBB	1	10	SPT5_RV
74	SPT5_RV	2	D	KD	53	14	TUBB	1	10	SPT5_RV
76	SPT5_RV	8	D	KD	51.3	16	TUBB	1	10	SPT5_RV
78	SPT5_RV	21	D	KD	51.6	18	TUBB	1	10	SPT5_RV
79	SPT5_RV	3	D	N	99.1	19	TUBB	1	10	SPT5_RV
81	SPT5_RV	11	D	KD	52.1	21	TUBB	1	10	SPT5_RV
82	SPT5_RV	6	D	N	52	22	TUBB	1	10	SPT5_RV
84	SPT5_RV	11	D	KD	51.5	24	CCND3	1	10	SPT5_RV
84	SPT5_RV	11	D	KD	51.5	24	TUBB	1	10	SPT5_RV
86	SPT5_RV	2	D	KD	51	26	TUBB	1	10	SPT5_RV
3	AAVS1	1	D	KD	99.9	3	HBZ	1.04351	10.4351	AAVS1
3	AAVS1	1	D	KD	99.9	3	CLTC	1.08702	10.8702	AAVS1
79	SPT5_RV	3	D	N	99.1	19	GYPA (CD235a)	1.11772	11.1772	SPT5_RV
53	SPT5_FW	1	I	KD	53.1	29	HBD	1.12939	11.2939	SPT5_FW
76	SPT5_RV	8	D	KD	51.3	16	CCND3	1.14323	11.4323	SPT5_RV
76	SPT5_RV	8	D	KD	51.3	16	GYPA (CD235a)	1.14323	11.4323	SPT5_RV
54	SPT5_FW	1	I	KD	51.3	30	GYPA (CD235a)	1.1669	11.669	SPT5_FW
51	SPT5_FW	1	I	KD	48.1	27	CLTC	1.2	12	SPT5_FW
65	SPT5_RV	9	D	N	49.4	5	CCND3	1.21426	12.1426	SPT5_RV
33	SPT5_FW	1	D	KD	55.1	9	CCND3	1.22257	12.2257	SPT5_FW
27	SPT5_FW	5	D	KD	52.3	3	CLTC	1.31217	13.1217	SPT5_FW
5	AAVS1	1	D	KD	51.6	5	CLTC	1.33258	13.3258	AAVS1
38	SPT5_FW	3	D	N	52.4	14	CCND3	1.33744	13.3744	SPT5_FW
65	SPT5_RV	9	D	N	49.4	5	GYPA (CD235a)	1.35723	13.5723	SPT5_RV
23	AAVS1	2	I	KD	99.2	23	CCND3	1.39676	13.9676	AAVS1
71	SPT5_RV	1	I	KD	51.1	11	GYPA (CD235a)	1.3999	13.999	SPT5_RV
53	SPT5_FW	1	I	KD	53.1	29	SLC4A1	1.40627	14.0627	SPT5_FW
82	SPT5_RV	6	D	N	52	22	GYPA (CD235a)	1.44426	14.4426	SPT5_RV
33	SPT5_FW	1	D	KD	55.1	9	CLTC	1.44514	14.4514	SPT5_FW
81	SPT5_RV	11	D	KD	52.1	21	CCND3	1.49954	14.9954	SPT5_RV
14	AAVS1	12	D	KD	53.9	14	CLTC	1.4996	14.996	AAVS1
86	SPT5_RV	2	D	KD	51	26	HBZ	1.4996	14.996	SPT5_RV
86	SPT5_RV	2	D	KD	51	26	CLTC	1.4996	14.996	SPT5_RV
12	AAVS1	13	D	KD	98.2	12	CCND3	1.58329	15.8329	AAVS1
51	SPT5_FW	1	I	KD	48.1	27	CCND3	1.60071	16.0071	SPT5_FW
27	SPT5_FW	5	D	KD	52.3	3	CCND3	1.62509	16.2509	SPT5_FW
43	SPT5_FW	1	I	KD	48.1	19	CLTC	1.66667	16.6667	SPT5_FW
14	AAVS1	12	D	KD	53.9	14	HBZ	1.67598	16.7598	AAVS1
26	SPT5_FW	1	D	KD	50.1	2	GYPA (CD235a)	1.69674	16.9674	SPT5_FW
66	SPT5_RV	6	D	N	53.2	6	GYPA (CD235a)	1.75006	17.5006	SPT5_RV
79	SPT5_RV	3	D	N	99.1	19	HBD	1.76575	17.6575	SPT5_RV
34	SPT5_FW	1	I	KD	57.4	10	GYPA (CD235a)	1.78587	17.8587	SPT5_FW
12	AAVS1	13	D	KD	98.2	12	GYPA (CD235a)	1.83342	18.3342	AAVS1
40	SPT5_FW	6	D	N	53.5	16	HBZ	1.87521	18.7521	SPT5_FW
81	SPT5_RV	11	D	KD	52.1	21	CLTC	1.99908	19.9908	SPT5_RV
81	SPT5_RV	11	D	KD	52.1	21	SLC4A1	1.99908	19.9908	SPT5_RV
54	SPT5_FW	1	I	KD	51.3	30	HBZ	2.00046	20.0046	SPT5_FW
15	AAVS1	1	D	KD	99.4	15	HBE1	2.06203	20.6203	AAVS1
15	AAVS1	1	D	KD	99.4	15	CCND3	2.06203	20.6203	AAVS1
55	SPT5_FW	2	I	KD	40	31	HBD	2.06246	20.6246	SPT5_FW
71	SPT5_RV	1	I	KD	51.1	11	HBD	2.10831	21.0831	SPT5_RV
20	AAVS1	1	D	KD	99.7	20	GYPA (CD235a)	2.12729	21.2729	AAVS1
63	SPT5_RV	11	D	KD	53	3	HBD	2.23414	22.3414	SPT5_RV
78	SPT5_RV	21	D	KD	51.6	18	CLTC	2.24927	22.4927	SPT5_RV
61	SPT5_RV	21	I	KD	52.3	1	GYPA (CD235a)	2.33322	23.3322	SPT5_RV
7	AAVS1	12	D	KD	98.6	7	CCND3	2.43766	24.3766	AAVS1
5	AAVS1	1	D	KD	51.6	5	CCND3	2.49887	24.9887	AAVS1
63	SPT5_RV	11	D	KD	53	3	SLC4A1	2.55191	25.5191	SPT5_RV
69	SPT5_RV	6	D	N	99	9	GYPA (CD235a)	2.57125	25.7125	SPT5_RV
56	SPT5_FW	1	I	KD	48.8	32	SLC4A1	2.67928	26.7928	SPT5_FW
78	SPT5_RV	21	D	KD	51.6	18	GYPA (CD235a)	2.74878	27.4878	SPT5_RV
86	SPT5_RV	2	D	KD	51	26	CCND3	2.9992	29.992	SPT5_RV
56	SPT5_FW	1	I	KD	48.8	32	GYPA (CD235a)	3.00056	30.0056	SPT5_FW
61	SPT5_RV	21	I	KD	52.3	1	HBD	3.14256	31.4256	SPT5_RV
71	SPT5_RV	1	I	KD	51.1	11	SLC4A1	3.16662	31.6662	SPT5_RV
40	SPT5_FW	6	D	N	53.5	16	CCND3	3.37549	33.7549	SPT5_FW
82	SPT5_RV	6	D	N	52	22	HBD	3.39146	33.9146	SPT5_RV
52	SPT5_FW	1	I	KD	52.4	28	HBD	3.43742	34.3742	SPT5_FW
61	SPT5_RV	21	I	KD	52.3	1	SLC4A1	3.66609	36.6609	SPT5_RV
82	SPT5_RV	6	D	N	52	22	SLC4A1	3.70359	37.0359	SPT5_RV
74	SPT5_RV	2	D	KD	53	14	HBB	3.73344	37.3344	SPT5_RV
67	SPT5_RV	9	D	N	53.3	7	SLC4A1	3.91422	39.1422	SPT5_RV
67	SPT5_RV	9	D	N	53.3	7	HBD	4.08775	40.8775	SPT5_RV
33	SPT5_FW	1	D	KD	55.1	9	SLC4A1	4.11207	41.1207	SPT5_FW
52	SPT5_FW	1	I	KD	52.4	28	SLC4A1	4.16688	41.6688	SPT5_FW
76	SPT5_RV	8	D	KD	51.3	16	SLC4A1	4.40565	44.0565	SPT5_RV
81	SPT5_RV	11	D	KD	52.1	21	HBD	4.49862	44.9862	SPT5_RV
30	SPT5_FW	21	I	KD	47.1	6	SLC4A1	4.58442	45.8442	SPT5_FW
26	SPT5_FW	1	D	KD	50.1	2	HBD	4.78298	47.8298	SPT5_FW
53	SPT5_FW	1	I	KD	53.1	29	ALAS2	4.83758	48.3758	SPT5_FW
24	AAVS1	1	D	KD	99.5	24	GYPA (CD235a)	5.02079	50.2079	AAVS1
43	SPT5_FW	1	I	KD	48.1	19	HBZ	5.33418	53.3418	SPT5_FW
30	SPT5_FW	21	I	KD	47.1	6	HBD	5.3563	53.563	SPT5_FW
82	SPT5_RV	6	D	N	52	22	HBG	5.36635	53.6635	SPT5_RV
33	SPT5_FW	1	D	KD	55.1	9	ALAS2	5.44592	54.4592	SPT5_FW
84	SPT5_RV	11	D	KD	51.5	24	SLC4A1	5.55508	55.5508	SPT5_RV
5	AAVS1	1	D	KD	51.6	5	GYPA (CD235a)	5.99774	59.9774	AAVS1
51	SPT5_FW	1	I	KD	48.1	27	HBD	6.00143	60.0143	SPT5_FW
81	SPT5_RV	11	D	KD	52.1	21	ALAS2	6.49862	64.9862	SPT5_RV
79	SPT5_RV	3	D	N	99.1	19	ALAS2	6.61757	66.1757	SPT5_RV
43	SPT5_FW	1	I	KD	48.1	19	CCND3	6.66835	66.6835	SPT5_FW
27	SPT5_FW	5	D	KD	52.3	3	GYPA (CD235a)	6.75056	67.5056	SPT5_FW
34	SPT5_FW	1	I	KD	57.4	10	SLC4A1	6.84548	68.4548	SPT5_FW
67	SPT5_RV	9	D	N	53.3	7	ALAS2	6.87108	68.7108	SPT5_RV
34	SPT5_FW	1	I	KD	57.4	10	HBD	7.03239	70.3239	SPT5_FW
26	SPT5_FW	1	D	KD	50.1	2	SLC4A1	7.04483	70.4483	SPT5_FW
7	AAVS1	12	D	KD	98.6	7	GYPA (CD235a)	7.1257	71.257	AAVS1
3	AAVS1	1	D	KD	99.9	3	GYPA (CD235a)	7.13256	71.3256	AAVS1
69	SPT5_RV	6	D	N	99	9	SLC4A1	7.42844	74.2844	SPT5_RV
65	SPT5_RV	9	D	N	49.4	5	SLC4A1	7.92958	79.2958	SPT5_RV
38	SPT5_FW	3	D	N	52.4	14	SLC4A1	8.03873	80.3873	SPT5_FW
74	SPT5_RV	2	D	KD	53	14	HBG	8.20607	82.0607	SPT5_RV
66	SPT5_RV	6	D	N	53.2	6	HBD	8.21541	82.1541	SPT5_RV
56	SPT5_FW	1	I	KD	48.8	32	HBD	8.25184	82.5184	SPT5_FW
51	SPT5_FW	1	I	KD	48.1	27	SLC4A1	8.66929	86.6929	SPT5_FW
61	SPT5_RV	21	I	KD	52.3	1	ALAS2	8.69907	86.9907	SPT5_RV
84	SPT5_RV	11	D	KD	51.5	24	HBD	8.70782	87.0782	SPT5_RV
55	SPT5_FW	2	I	KD	40	31	ALAS2	9	90	SPT5_FW
69	SPT5_RV	6	D	N	99	9	HBD	9.01654	90.1654	SPT5_RV
76	SPT5_RV	8	D	KD	51.3	16	ALAS2	9.58599	95.8599	SPT5_RV
33	SPT5_FW	1	D	KD	55.1	9	HBD	9.67006	96.7006	SPT5_FW
15	AAVS1	1	D	KD	99.4	15	GYPA (CD235a)	9.74833	97.4833	AAVS1
52	SPT5_FW	1	I	KD	52.4	28	ALAS2	9.81877	98.1877	SPT5_FW
53	SPT5_FW	1	I	KD	53.1	29	HBG	9.99748	99.9748	SPT5_FW
71	SPT5_RV	1	I	KD	51.1	11	ALAS2	10.0798	100.798	SPT5_RV
76	SPT5_RV	8	D	KD	51.3	16	HBD	10.3142	103.142	SPT5_RV
84	SPT5_RV	11	D	KD	51.5	24	ALAS2	10.9079	109.079	SPT5_RV
63	SPT5_RV	11	D	KD	53	3	ALAS2	10.9116	109.116	SPT5_RV
65	SPT5_RV	9	D	N	49.4	5	ALAS2	11.216	112.16	SPT5_RV
12	AAVS1	13	D	KD	98.2	12	SLC4A1	12.7073	127.073	AAVS1
74	SPT5_RV	2	D	KD	53	14	HBA	12.8331	128.331	SPT5_RV
51	SPT5_FW	1	I	KD	48.1	27	ALAS2	14.4043	144.043	SPT5_FW
66	SPT5_RV	6	D	N	53.2	6	SLC4A1	14.6872	146.872	SPT5_RV
82	SPT5_RV	6	D	N	52	22	ALAS2	14.9993	149.993	SPT5_RV
24	AAVS1	1	D	KD	99.5	24	SLC4A1	15.8769	158.769	AAVS1
23	AAVS1	2	I	KD	99.2	23	GYPA (CD235a)	15.9326	159.326	AAVS1
38	SPT5_FW	3	D	N	52.4	14	ALAS2	16.213	162.13	SPT5_FW
40	SPT5_FW	6	D	N	53.5	16	GYPA (CD235a)	16.5037	165.037	SPT5_FW
38	SPT5_FW	3	D	N	52.4	14	HBD	16.5904	165.904	SPT5_FW
51	SPT5_FW	1	I	KD	48.1	27	HBG	17.6779	176.779	SPT5_FW
7	AAVS1	12	D	KD	98.6	7	HBD	18.3064	183.064	AAVS1
65	SPT5_RV	9	D	N	49.4	5	HBD	18.7883	187.883	SPT5_RV
78	SPT5_RV	21	D	KD	51.6	18	HBD	19.9677	199.677	SPT5_RV
69	SPT5_RV	6	D	N	99	9	ALAS2	20.5706	205.706	SPT5_RV
40	SPT5_FW	6	D	N	53.5	16	SLC4A1	20.8972	208.972	SPT5_FW
56	SPT5_FW	1	I	KD	48.8	32	ALAS2	21.0045	210.045	SPT5_FW
86	SPT5_RV	2	D	KD	51	26	HBD	21.7031	217.031	SPT5_RV
54	SPT5_FW	1	I	KD	51.3	30	HBD	23.1632	231.632	SPT5_FW
30	SPT5_FW	21	I	KD	47.1	6	ALAS2	24.5054	245.054	SPT5_FW
86	SPT5_RV	2	D	KD	51	26	SLC4A1	24.9912	249.912	SPT5_RV
54	SPT5_FW	1	I	KD	51.3	30	SLC4A1	25.0055	250.055	SPT5_FW
53	SPT5_FW	1	I	KD	53.1	29	HBB	25.1759	251.759	SPT5_FW
7	AAVS1	12	D	KD	98.6	7	SLC4A1	28.9089	289.089	AAVS1
52	SPT5_FW	1	I	KD	52.4	28	HBG	29.4113	294.113	SPT5_FW
23	AAVS1	2	I	KD	99.2	23	SLC4A1	29.7011	297.011	AAVS1
26	SPT5_FW	1	D	KD	50.1	2	ALAS2	30.2704	302.704	SPT5_FW
14	AAVS1	12	D	KD	53.9	14	SLC4A1	30.2833	302.833	AAVS1
20	AAVS1	1	D	KD	99.7	20	SLC4A1	30.6034	306.034	AAVS1
34	SPT5_FW	1	I	KD	57.4	10	ALAS2	32.3045	323.045	SPT5_FW
69	SPT5_RV	6	D	N	99	9	HBG	32.5146	325.146	SPT5_RV
43	SPT5_FW	1	I	KD	48.1	19	GYPA (CD235a)	33.3409	333.409	SPT5_FW
81	SPT5_RV	11	D	KD	52.1	21	HBG	33.4922	334.922	SPT5_RV
15	AAVS1	1	D	KD	99.4	15	SLC4A1	34.0571	340.571	AAVS1
78	SPT5_RV	21	D	KD	51.6	18	SLC4A1	34.9902	349.902	SPT5_RV
27	SPT5_FW	5	D	KD	52.3	3	SLC4A1	35.2091	352.091	SPT5_FW
67	SPT5_RV	9	D	N	53.3	7	HBB	37.0716	370.716	SPT5_RV
79	SPT5_RV	3	D	N	99.1	19	HBG	37.572	375.72	SPT5_RV
23	AAVS1	2	I	KD	99.2	23	HBD	42.1549	421.549	AAVS1
56	SPT5_FW	1	I	KD	48.8	32	HBG	43.3586	433.586	SPT5_FW
81	SPT5_RV	11	D	KD	52.1	21	HBB	43.4894	434.894	SPT5_RV
27	SPT5_FW	5	D	KD	52.3	3	HBD	47.5011	475.011	SPT5_FW
12	AAVS1	13	D	KD	98.2	12	HBD	49.0373	490.373	AAVS1
15	AAVS1	1	D	KD	99.4	15	HBD	52.4137	524.137	AAVS1
55	SPT5_FW	2	I	KD	40	31	HBB	52.8887	528.887	SPT5_FW
5	AAVS1	1	D	KD	51.6	5	SLC4A1	53.4816	534.816	AAVS1
33	SPT5_FW	1	D	KD	55.1	9	HBG	55.1293	551.293	SPT5_FW
51	SPT5_FW	1	I	KD	48.1	27	HBB	55.3271	553.271	SPT5_FW
63	SPT5_RV	11	D	KD	53	3	HBG	56.1073	561.073	SPT5_RV
14	AAVS1	12	D	KD	53.9	14	HBD	57.2442	572.442	AAVS1
55	SPT5_FW	2	I	KD	40	31	HBG	63.2826	632.826	SPT5_FW
26	SPT5_FW	1	D	KD	50.1	2	HBG	65.1059	651.059	SPT5_FW
81	SPT5_RV	11	D	KD	52.1	21	HBA	67.3174	673.174	SPT5_RV
5	AAVS1	1	D	KD	51.6	5	HBD	68.857	688.57	AAVS1
66	SPT5_RV	6	D	N	53.2	6	ALAS2	69.3265	693.265	SPT5_RV
53	SPT5_FW	1	I	KD	53.1	29	HBA	69.6669	696.669	SPT5_FW
67	SPT5_RV	9	D	N	53.3	7	HBG	70.3093	703.093	SPT5_RV
54	SPT5_FW	1	I	KD	51.3	30	ALAS2	76.0171	760.171	SPT5_FW
86	SPT5_RV	2	D	KD	51	26	ALAS2	77.9721	779.721	SPT5_RV
67	SPT5_RV	9	D	N	53.3	7	HBA	79.1471	791.471	SPT5_RV
40	SPT5_FW	6	D	N	53.5	16	HBD	83.3427	833.427	SPT5_FW
82	SPT5_RV	6	D	N	52	22	HBB	86.1943	861.943	SPT5_RV
3	AAVS1	1	D	KD	99.9	3	SLC4A1	87.5133	875.133	AAVS1
24	AAVS1	1	D	KD	99.5	24	HBD	89.2462	892.462	AAVS1
33	SPT5_FW	1	D	KD	55.1	9	HBB	89.6959	896.959	SPT5_FW
12	AAVS1	13	D	KD	98.2	12	ALAS2	91.3555	913.555	AAVS1
55	SPT5_FW	2	I	KD	40	31	HBA	99.5534	995.534	SPT5_FW
65	SPT5_RV	9	D	N	49.4	5	HBG	99.9424	999.424	SPT5_RV
27	SPT5_FW	5	D	KD	52.3	3	ALAS2	100.503	1005.03	SPT5_FW
61	SPT5_RV	21	I	KD	52.3	1	HBG	101.398	1013.98	SPT5_RV
71	SPT5_RV	1	I	KD	51.1	11	HBB	102.502	1025.02	SPT5_RV
52	SPT5_FW	1	I	KD	52.4	28	HBB	102.834	1028.34	SPT5_FW
84	SPT5_RV	11	D	KD	51.5	24	HBG	104.811	1048.11	SPT5_RV
79	SPT5_RV	3	D	N	99.1	19	HBA	105.625	1056.25	SPT5_RV
61	SPT5_RV	21	I	KD	52.3	1	HBB	107.34	1073.4	SPT5_RV
78	SPT5_RV	21	D	KD	51.6	18	ALAS2	107.97	1079.7	SPT5_RV
24	AAVS1	1	D	KD	99.5	24	ALAS2	111.81	1118.1	AAVS1
79	SPT5_RV	3	D	N	99.1	19	HBB	112.997	1129.97	SPT5_RV
63	SPT5_RV	11	D	KD	53	3	HBB	113.718	1137.18	SPT5_RV
76	SPT5_RV	8	D	KD	51.3	16	HBG	114.426	1144.26	SPT5_RV
38	SPT5_FW	3	D	N	52.4	14	HBG	117.23	1172.3	SPT5_FW
33	SPT5_FW	1	D	KD	55.1	9	HBA	117.89	1178.9	SPT5_FW
30	SPT5_FW	21	I	KD	47.1	6	HBB	119.92	1199.2	SPT5_FW
34	SPT5_FW	1	I	KD	57.4	10	HBB	123.374	1233.74	SPT5_FW
82	SPT5_RV	6	D	N	52	22	HBA	125.896	1258.96	SPT5_RV
23	AAVS1	2	I	KD	99.2	23	HBE1	137.754	1377.54	AAVS1
26	SPT5_FW	1	D	KD	50.1	2	HBB	145.108	1451.08	SPT5_FW
38	SPT5_FW	3	D	N	52.4	14	HBB	148.944	1489.44	SPT5_FW
84	SPT5_RV	11	D	KD	51.5	24	HBB	150.085	1500.85	SPT5_RV
51	SPT5_FW	1	I	KD	48.1	27	HBA	151.77	1517.7	SPT5_FW
71	SPT5_RV	1	I	KD	51.1	11	HBA	154.097	1540.97	SPT5_RV
38	SPT5_FW	3	D	N	52.4	14	HBA	154.83	1548.3	SPT5_FW
40	SPT5_FW	6	D	N	53.5	16	ALAS2	159.784	1597.84	SPT5_FW
14	AAVS1	12	D	KD	53.9	14	ALAS2	160.179	1601.79	AAVS1
34	SPT5_FW	1	I	KD	57.4	10	HBA	160.491	1604.91	SPT5_FW
20	AAVS1	1	D	KD	99.7	20	HBD	162.457	1624.57	AAVS1
15	AAVS1	1	D	KD	99.4	15	ALAS2	166.024	1660.24	AAVS1
56	SPT5_FW	1	I	KD	48.8	32	HBB	167.658	1676.58	SPT5_FW
61	SPT5_RV	21	I	KD	52.3	1	HBA	180.603	1806.03	SPT5_RV
34	SPT5_FW	1	I	KD	57.4	10	HBG	187.784	1877.84	SPT5_FW
20	AAVS1	1	D	KD	99.7	20	ALAS2	193.999	1939.99	AAVS1
43	SPT5_FW	1	I	KD	48.1	19	SLC4A1	198.936	1989.36	SPT5_FW
30	SPT5_FW	21	I	KD	47.1	6	HBG	199.496	1994.96	SPT5_FW
63	SPT5_RV	11	D	KD	53	3	HBA	202.506	2025.06	SPT5_RV
23	AAVS1	2	I	KD	99.2	23	ALAS2	205.685	2056.85	AAVS1
52	SPT5_FW	1	I	KD	52.4	28	HBA	207.833	2078.33	SPT5_FW
5	AAVS1	1	D	KD	51.6	5	ALAS2	210.527	2105.27	AAVS1
76	SPT5_RV	8	D	KD	51.3	16	HBB	210.55	2105.5	SPT5_RV
65	SPT5_RV	9	D	N	49.4	5	HBA	223.649	2236.49	SPT5_RV
7	AAVS1	12	D	KD	98.6	7	ALAS2	227.495	2274.95	AAVS1
3	AAVS1	1	D	KD	99.9	3	HBD	235.43	2354.3	AAVS1
86	SPT5_RV	2	D	KD	51	26	HBG	245.725	2457.25	SPT5_RV
43	SPT5_FW	1	I	KD	48.1	19	HBD	246.725	2467.25	SPT5_FW
66	SPT5_RV	6	D	N	53.2	6	HBB	250.436	2504.36	SPT5_RV
3	AAVS1	1	D	KD	99.9	3	ALAS2	259.088	2590.88	AAVS1
71	SPT5_RV	1	I	KD	51.1	11	HBG	259.278	2592.78	SPT5_RV
69	SPT5_RV	6	D	N	99	9	HBB	266.324	2663.24	SPT5_RV
26	SPT5_FW	1	D	KD	50.1	2	HBA	275.722	2757.22	SPT5_FW
65	SPT5_RV	9	D	N	49.4	5	HBB	281.253	2812.53	SPT5_RV
69	SPT5_RV	6	D	N	99	9	HBA	299.872	2998.72	SPT5_RV
84	SPT5_RV	11	D	KD	51.5	24	HBA	324.524	3245.24	SPT5_RV
56	SPT5_FW	1	I	KD	48.8	32	HBA	325.735	3257.35	SPT5_FW
30	SPT5_FW	21	I	KD	47.1	6	HBA	349.248	3492.48	SPT5_FW
24	AAVS1	1	D	KD	99.5	24	HBG	356.425	3564.25	AAVS1
27	SPT5_FW	5	D	KD	52.3	3	HBG	421.274	4212.74	SPT5_FW
76	SPT5_RV	8	D	KD	51.3	16	HBA	466.94	4669.4	SPT5_RV
66	SPT5_RV	6	D	N	53.2	6	HBA	488.17	4881.7	SPT5_RV
86	SPT5_RV	2	D	KD	51	26	HBB	491.037	4910.37	SPT5_RV
43	SPT5_FW	1	I	KD	48.1	19	ALAS2	497.45	4974.5	SPT5_FW
5	AAVS1	1	D	KD	51.6	5	HBG	570.172	5701.72	AAVS1
66	SPT5_RV	6	D	N	53.2	6	HBG	706.888	7068.88	SPT5_RV
54	SPT5_FW	1	I	KD	51.3	30	HBB	720.874	7208.74	SPT5_FW
78	SPT5_RV	21	D	KD	51.6	18	HBB	733.251	7332.51	SPT5_RV
3	AAVS1	1	D	KD	99.9	3	HBG	816.281	8162.81	AAVS1
24	AAVS1	1	D	KD	99.5	24	HBA	893.136	8931.36	AAVS1
43	SPT5_FW	1	I	KD	48.1	19	HBG	923.672	9236.72	SPT5_FW
27	SPT5_FW	5	D	KD	52.3	3	HBB	948.957	9489.57	SPT5_FW
12	AAVS1	13	D	KD	98.2	12	HBA	1106.22	11062.2	AAVS1
12	AAVS1	13	D	KD	98.2	12	HBB	1162.46	11624.6	AAVS1
20	AAVS1	1	D	KD	99.7	20	HBG	1291.57	12915.7	AAVS1
14	AAVS1	12	D	KD	53.9	14	HBB	1338.24	13382.4	AAVS1
14	AAVS1	12	D	KD	53.9	14	HBA	1348.06	13480.6	AAVS1
86	SPT5_RV	2	D	KD	51	26	HBA	1354.23	13542.3	SPT5_RV
24	AAVS1	1	D	KD	99.5	24	HBB	1393.67	13936.7	AAVS1
3	AAVS1	1	D	KD	99.9	3	HBA	1433.55	14335.5	AAVS1
54	SPT5_FW	1	I	KD	51.3	30	HBA	1461.26	14612.6	SPT5_FW
15	AAVS1	1	D	KD	99.4	15	HBG	1497.7	14977	AAVS1
78	SPT5_RV	21	D	KD	51.6	18	HBG	1535.89	15358.9	SPT5_RV
40	SPT5_FW	6	D	N	53.5	16	HBB	1706.91	17069.1	SPT5_FW
23	AAVS1	2	I	KD	99.2	23	HBA	1726.69	17266.9	AAVS1
40	SPT5_FW	6	D	N	53.5	16	HBA	1735.14	17351.4	SPT5_FW
54	SPT5_FW	1	I	KD	51.3	30	HBG	1778.59	17785.9	SPT5_FW
12	AAVS1	13	D	KD	98.2	12	HBG	1852.19	18521.9	AAVS1
27	SPT5_FW	5	D	KD	52.3	3	HBA	1891.26	18912.6	SPT5_FW
23	AAVS1	2	I	KD	99.2	23	HBB	1986.25	19862.5	AAVS1
20	AAVS1	1	D	KD	99.7	20	HBA	2051.33	20513.3	AAVS1
78	SPT5_RV	21	D	KD	51.6	18	HBA	2100.16	21001.6	SPT5_RV
14	AAVS1	12	D	KD	53.9	14	HBG	2164.49	21644.9	AAVS1
3	AAVS1	1	D	KD	99.9	3	HBB	2258.09	22580.9	AAVS1
20	AAVS1	1	D	KD	99.7	20	HBB	2362.62	23626.2	AAVS1
15	AAVS1	1	D	KD	99.4	15	HBB	2420.93	24209.3	AAVS1
7	AAVS1	12	D	KD	98.6	7	HBB	2468.99	24689.9	AAVS1
15	AAVS1	1	D	KD	99.4	15	HBA	2603.84	26038.4	AAVS1
5	AAVS1	1	D	KD	51.6	5	HBB	2943.28	29432.8	AAVS1
7	AAVS1	12	D	KD	98.6	7	HBA	2968.64	29686.4	AAVS1
5	AAVS1	1	D	KD	51.6	5	HBA	3626.31	36263.1	AAVS1
40	SPT5_FW	6	D	N	53.5	16	HBG	4007.63	40076.3	SPT5_FW
43	SPT5_FW	1	I	KD	48.1	19	HBB	4015.87	40158.7	SPT5_FW
23	AAVS1	2	I	KD	99.2	23	HBG	4503.43	45034.3	AAVS1
43	SPT5_FW	1	I	KD	48.1	19	HBA	7920.33	79203.3	SPT5_FW
7	AAVS1	12	D	KD	98.6	7	HBG	8664.15	86641.5	AAVS1
