## Supplemental Table 7 for "RNA Polymerase II pausing temporally coordinates cell cycle progression and erythroid differentiation"

### Sheet: Table_S7_Nanostring_SPIs
Donor	concentration_uM	treatment	ALAS2	CCND3	GYPA	HBA	HBB	HBD	HBE1	HBG	HBZ	SLC4A1	CLTC	TUBB
A	0	DMSO	1.81223	0.370918	0.448372	60.005	82.911	1.928	0.0244637	20.8864	0.0203836	0.81521	0.263921	1
A	0	DMSO	0.451706	0.0397747	0.0871219	9.56604	8.25602	0.616667	0.0094658	13.5557	0.00757264	0.10417	0.0770159	1
A	0	DMSO	0.132754	0.119727	0.120689	16.4591	21.7558	1.02103	0.0028755	3.89129	0.00382718	0.237551	0.0964266	1
A	0	DMSO	0.698964	0.151551	0.340206	25.5817	27.8106	2.48803	0.0309278	13.7019	0.0247518	0.163476	0.519573	1
A	0	DMSO	0.678194	0.14097	0.156916	20.1398	47.6946	4.38302	0.0106388	10.2687	0.00530781	0.632973	0.494692	1
A	25	SPI-06	0.528524	0.0637604	0.107383	11.5349	6.00005	0.502015	0.0151034	11.6651	0.00671262	0.117452	0.08277	1
A	25	SPI-06	0.159297	0.157817	0.147497	20.4362	28.3932	0.985036	0.00245387	4.34041	0.0058941	0.330382	0.133231	1
A	25	SPI-06	0.948289	0.142232	0.189668	27.1733	33.1894	2.59829	0.0431098	15.7099	0.0258557	0.190897	0.603461	1
A	25	SPI-06	2.00904	0.271498	0.696818	63.7794	76.7938	4.49319	0.0588155	18.0203	0.0769336	1.56107	0.481893	1
A	25	SPI-06	1.55857	0.364858	0.603617	75.4227	61.0749	3.83336	0.045044	14.8896	0.067576	1.85437	0.369364	1
A	25	SPI-06	0.827576	0.258621	0.0485801	40.553	35.0879	2.96457	0.0235218	35.7974	0.0140953	0.305635	0.804054	1
A	25	SPI-06	0.669016	0.130016	0.111103	20.8331	45.9593	4.25291	0.0094446	10.0684	0.0047223	0.631191	0.50827	1
A	25	SPI-06	0.625586	0.144865	0.112668	33.385	32.8574	3.42509	0.02494	21.5034	0.0241476	0.308518	0.400396	1
A	50	SPI-06	0.467532	0.0487049	0.0714279	11.5679	5.85006	0.441065	0.016232	10.8966	0.00324993	0.15693	0.0714279	1
A	50	SPI-06	0.145618	0.16844	0.111402	19.3085	25.4649	0.919095	0.00221366	3.9362	0.00397784	0.285146	0.116268	1
A	50	SPI-06	0.668221	0.156607	0.180978	22.9657	26.8517	2.24084	0.0417694	13.4119	0.0208735	0.178983	0.462872	1
A	50	SPI-06	1.87402	0.283468	0.629924	65.4237	74.1602	4.23623	0.0275682	17.3751	0.0354417	1.50263	0.442912	1
A	50	SPI-06	1.66424	0.223057	0.459053	50.7788	77.7746	2.09215	0.0646514	21.0506	0.00646206	0.63578	0.219016	1
A	50	SPI-06	1.8166	0.090159	0.213114	41.1515	21.2553	1.37726	0.0163925	19.4953	0.0122944	0.584012	0.109972	1
A	50	SPI-06	0.167665	0.101715	0.124199	23.5893	23.6435	0.969102	0.00321041	3.6132	0.00963122	0.259099	0.101359	1
A	50	SPI-06	2.54772	0.252501	0.633165	91.3246	69.7916	5.66304	0.0414559	18.5285	0.0339236	0.777993	0.727375	1
A	25	SPI-18	2.493	0.105996	0.191998	42.9009	21.9757	1.386	0.0139953	19.8886	0.0119992	0.686665	0.111996	1
A	25	SPI-18	0.142415	0.11538	0.145058	24.6101	25.3123	0.988338	0.00402821	3.79959	0.00439825	0.260438	0.102936	1
A	25	SPI-18	2.30657	0.258264	0.792437	93.5354	69.713	5.94617	0.0212218	18.7641	0.0389197	0.80861	0.636784	1
A	25	SPI-18	1.74418	0.271329	0.58915	61.7153	72.2664	3.98062	0.0542702	17.036	0.0348912	1.5827	0.449608	1
A	25	SPI-18	1.85027	0.300768	0.571066	53.0838	84.099	2.38358	0.0266459	22.4939	0.00761743	0.710658	0.210341	1
A	25	SPI-18	2.16384	0.0936157	0.161705	40.7809	20.4941	1.26383	0.0127687	18.7094	0.0170249	0.684401	0.104256	1
A	25	SPI-18	0.160045	0.107388	0.154732	24.8413	23.6677	0.92906	0.00268901	3.64286	0.00923336	0.273675	0.107388	1
A	25	SPI-18	2.33589	0.209923	0.65648	87.7353	64.8812	5.40485	0.0343622	17.587	0.0534439	0.820612	0.599235	1
A	50	SPI-18	1.53911	0.313047	0.591307	80.2066	62.1147	3.76953	0.0434843	15.4848	0.0521812	1.54345	0.363044	1
A	50	SPI-18	0.642238	0.232403	0.0647947	35.5741	31.2274	2.70066	0.0295865	30.242	0.0211249	0.443652	0.773248	1
A	50	SPI-18	0.570382	0.162629	0.138359	19.5936	42.5634	4.75732	0.0097079	9.91877	0.0097079	0.597101	0.424764	1
A	50	SPI-18	0.51428	0.228572	0.0571347	38.2992	17.2251	1.88571	0.0171454	12.2326	0.0571347	0.214285	0.257148	1
A	50	SPI-18	0.570098	0.168222	0.17289	25.6618	40.5231	4.73051	0.0140239	9.73358	0.0202544	0.590331	0.422109	1
A	50	SPI-18	2.1837	0.307159	0.182022	108.829	70.9439	6.50195	0.0184403	25.864	0.0170631	1.10637	0.501716	1
A	50	SPI-18	1.70828	0.277068	0.471337	71.436	74.4168	2.55441	0.0413997	21.7774	0.022291	0.583863	0.192678	1
A	50	SPI-18	0.477839	0.0360856	0.0742282	9.49587	8.19798	0.622577	0.0118533	13.837	0.00412327	0.106532	0.0783514	1
A	25	SPI-21	2.36735	0.653073	1.30613	193.569	107.103	4.44899	0.326527	23.7273	0.367347	2.72109	0.346947	1
A	25	SPI-21	2.96342	0.457312	0.121955	163.871	84.7325	7.51925	0.0731581	47.2796	0.0914476	1.49389	1.2622	1
A	25	SPI-21	0.726011	0.153426	0.134254	22.1779	51.9118	5.19996	0.00821003	11.315	0.0109624	0.706839	0.509586	1
A	25	SPI-21	0.62747	0.11654	0.0676774	28.0973	26.3463	2.99294	0.0105201	17.7709	0.0112761	0.213027	0.406022	1
A	25	SPI-21	0.659163	0.225359	0.197177	22.3733	51.9437	5.61691	0.0197128	11.9718	0.011268	0.752105	0.554928	1
A	25	SPI-21	0.770057	0.0392115	0.078423	50.5812	26.4067	2.93875	0.0235376	18.5864	0.156864	0.588244	0.294122	1
A	25	SPI-21	1.83051	0.363206	0.457636	52.4203	80.3904	2.00092	0.0254182	20.2197	0.00373797	0.723375	0.223375	1
A	25	SPI-21	0.601026	0.0365344	0.100458	9.68753	8.69154	0.621573	0.009136	14.4192	0.009136	0.114152	0.0840971	1
A	50	SPI-21	2.00407	0.318613	0.558473	51.3213	83.5441	2.34473	0.0286373	22.4899	0.00371109	0.659306	0.220161	1
A	50	SPI-21	2.16964	0.0992007	0.257933	41.7649	21.9793	1.36408	0.0119019	19.3501	0.0119019	0.64814	0.109792	1
A	50	SPI-21	0.148021	0.0953886	0.149125	24.4698	24.4074	0.991331	0.00365597	3.7986	0.0120601	0.236845	0.121705	1
A	50	SPI-21	2.81024	0.211669	0.708022	90.9345	69.2033	5.91757	0.02554	18.5093	0.0328332	0.802917	0.718976	1
A	50	SPI-21	0.609685	0.19642	0.209195	21.4477	46.4387	5.18622	0.0178497	10.8252	0.0127498	0.668358	0.553561	1
A	50	SPI-21	0.569161	0.318841	0.115935	34.3361	18.2438	2.2518	0.00579262	12.8196	0.0579674	0.410616	0.391301	1
A	50	SPI-21	1.75671	0.379752	0.478481	55.3492	85.8842	2.02942	0.0151939	21.6956	0.0113954	0.743675	0.232597	1
A	50	SPI-21	0.571797	0.0506191	0.0743798	12.3388	8.85323	0.678414	0.014978	14.8265	0.00723394	0.172177	0.0792024	1
A	0	Untreated	0.678561	0.183333	0.183333	22.7557	43.2471	5.03803	0.0238129	10.4856	0.0142925	0.70952	0.519041	1
A	0	Untreated	0.734695	0.204084	0.163263	47.874	27.5183	2.86226	0.0408207	16.7133	0.122443	0.850344	0.346947	1
A	0	Untreated	1.92375	0.348747	0.472494	55.6864	80.3533	1.82187	0.0412437	19.8809	0.01875	0.734367	0.22594	1
A	0	Untreated	0.610716	0.0499974	0.0285724	11.727	6.34261	0.461608	0.0107125	12.075	0.0107125	0.178573	0.0666661	1
B	0	DMSO	0.777761	0.199062	0.0354813	36.8576	33.6724	2.89471	0.0254769	33.0589	0.0324054	0.516964	0.888896	1
B	0	DMSO	0.65376	0.135494	0.17419	18.4246	44.2513	4.19997	0.0150549	9.42573	0.00644571	0.610737	0.458069	1
B	0	DMSO	0.647278	0.158971	0.0739439	31.3466	31.224	3.40828	0.0110833	19.9676	0.0110833	0.274188	0.393706	1
B	0	DMSO	1.84808	0.316796	0.618311	59.2892	93.4539	2.77273	0.0496109	24.2891	0.00399953	0.877864	0.25572	1
B	25	SPI-06	0.612252	0.187493	0.0433774	32.5269	28.9272	3.12144	0.0382601	30.358	0.0191301	0.344401	0.815036	1
B	25	SPI-06	0.677608	0.140923	0.146715	25.0532	43.0929	4.93438	0.0270308	10.4035	0.0135154	0.604261	0.486485	1
B	25	SPI-06	2.22745	0.304176	0.185048	113.686	69.075	6.55867	0.0129232	25.5195	0.0228132	1.11216	0.420143	1
B	25	SPI-06	1.91454	0.377924	0.459734	80.9388	82.9737	2.68572	0.0389554	24.4367	0.00403334	0.714288	0.260067	1
B	50	SPI-06	0.476618	0.20678	0.0420484	31.1446	29.0932	2.94813	0.0315438	29.7085	0.0175177	0.397177	0.820078	1
B	50	SPI-06	0.631791	0.158906	0.180224	25.8721	43.8993	5.34109	0.0135576	11.0688	0.0116175	0.62015	0.515498	1
B	50	SPI-06	1.96132	0.318437	0.217058	113.501	72.0269	6.9341	0.0164682	26.6743	0.0178982	1.20752	0.459746	1
B	50	SPI-06	1.85625	0.338933	0.526435	78.8514	81.5396	2.61612	0.0612933	23.9165	0.0252384	0.682086	0.254212	1
B	25	SPI-18	0.583089	0.202826	0.0563284	34.526	31.4315	3.34156	0.0359304	34.0017	0.0338095	0.359148	0.895764	1
B	25	SPI-18	0.627934	0.174226	0.16697	26.0752	44.1413	5.14879	0.0145129	10.7985	0.00725644	0.597088	0.528116	1
B	25	SPI-18	2.50637	0.360834	0.212414	120.626	80.5008	7.36585	0.0245607	29.3446	0.011518	1.31479	0.506721	1
B	25	SPI-18	1.78009	0.301989	0.471244	73.9086	78.6481	2.53859	0.0497717	23.0461	0.0165957	0.649896	0.220683	1
B	50	SPI-18	0.144645	0.135049	0.136166	17.4336	23.49	1.10024	0.00297096	4.07749	0.0122742	0.291295	0.108256	1
B	50	SPI-18	0.869565	0.141304	0.304348	25.6881	29.0314	2.64906	0.0398469	15.0026	0.0072382	0.20186	0.554348	1
B	50	SPI-18	2.51851	0.370362	0.66666	174.994	93.9923	4.33332	0.0370422	20.909	0.629638	2.34567	0.370362	1
B	50	SPI-18	2.28256	0.260865	0.119568	144.501	80.3937	7.15491	0.0326128	44.5071	0.0652255	1.54888	1.28802	1
B	25	SPI-21	0.342985	0.0426802	0.060973	10.196	5.35655	0.424235	0.0106723	9.92082	0.00305179	0.142276	0.0741854	1
B	25	SPI-21	0.181582	0.185672	0.143273	20.1202	27.8472	0.984055	0.00243496	4.40582	0.0102363	0.361107	0.128651	1
B	25	SPI-21	0.671335	0.101405	0.167822	24.4351	26.374	2.19743	0.0209838	12.901	0.0244729	0.147354	0.555949	1
B	25	SPI-21	1.68809	0.357799	0.614675	79.107	65.0647	3.82112	0.0412895	16.4238	0.0917399	1.83486	0.438066	1
B	25	SPI-21	0.112044	0.11633	0.114285	16.7328	22.1251	0.967983	0.00272376	3.96526	0.00509805	0.237759	0.0972742	1
B	25	SPI-21	0.673474	0.0979698	0.251022	22.79	27.258	2.44696	0.0183768	13.7476	0.01531	0.183672	0.520421	1
B	25	SPI-21	2.66667	0.291671	0.666674	183.061	98.7606	4.54169	0.0416771	22.7388	0.291671	1.80558	0.479161	1
B	25	SPI-21	2.26596	0.335109	0.127671	128.565	68.9474	6.4208	0.0239363	38.3654	0.0957454	1.38298	0.925528	1
B	50	SPI-21	0.139587	0.121531	0.150463	16.608	22.8581	1.007	0.00386177	4.11857	0.00463412	0.245368	0.100312	1
B	50	SPI-21	0.696712	0.188518	0.262291	27.5245	32.3949	2.8672	0.0491912	16.3859	0.0123044	0.161018	0.647547	1
B	50	SPI-21	1.81817	0.681819	1.09092	202.767	105.963	5.2727	0.0909152	24.4152	0.272723	3.48484	0.454554	1
B	50	SPI-21	2.88887	0.351844	0.178996	156.353	81.9344	7.59061	0.0277664	44.7753	0.0555669	1.5432	1.07408	1
B	0	Untreated	0.163636	0.146302	0.156252	18.8476	25.7239	0.930797	0.00237011	3.95863	0.00993916	0.292616	0.109844	1
B	0	Untreated	0.620939	0.0976819	0.237203	23.1517	25.2304	2.05674	0.0278998	12.3506	0.0139608	0.142033	0.439536	1
B	0	Untreated	1.84556	0.25347	0.633664	69.4948	78.9436	4.56241	0.0475296	18.9463	0.0277149	1.61058	0.419802	1
B	0	Untreated	0.621287	0.284018	0.045859	39.4592	37.0309	3.81025	0.0399385	37.5908	0.079877	0.428987	0.985215	1
B	0	Untreated	1.7064	0.40367	0.743119	85.0386	63.2279	4.055	0.0366972	16.2227	0.0458716	1.73545	0.465596	1
B	0	Untreated	0.807713	0.278848	0.0544743	40.3857	36.2069	3.15363	0.0288316	35.5991	0.0480636	0.480768	0.9952	1
B	0	Untreated	0.628574	0.125256	0.0556648	31.3852	30.6154	3.18633	0.0100147	19.7821	0.0250471	0.285308	0.386213	1
