## Supplemental Table 8 for "RNA Polymerase II pausing temporally coordinates cell cycle progression and erythroid differentiation"

### Sheet: Table_S8_Nanostring_PolInhibs
time_min	concentration_uM	treatment	ALAS2	CCND3	GYPA	HBA	HBB	HBD	HBE1	HBG	HBZ	SLC4A1	CLTC	TUBB
15	0	DMSO	1.19231	0.292309	0.32308	37.7999	44.523	6.44614	0.0153852	18.7161	0.0538481	0.67692	0.623072	1
15	0	DMSO	2.0384	0.131662	0.219437	20.1322	14.5105	1.31724	0.00862238	6.55912	0.0094047	0.331765	0.0835958	1
15	50	DRB	1.7355	0.353914	0.582138	58.4477	37.3947	2.06857	0.0214983	8.27539	0.0347302	0.555406	0.162074	1
15	50	DRB	1.56095	0.327059	0.389493	46.0082	22.7753	2.81595	0.0133826	6.37901	0.0252697	0.404576	0.362735	1
15	100	DRB	0.745891	0.130138	0.145205	18.2266	9.39788	0.887248	0.00114313	2.00316	0.0143852	0.252055	0.0828753	1
15	100	DRB	2.11682	0.424066	0.0981296	66.0248	27.0098	3.43918	0.0148929	6.72391	0.0595806	1.05432	0.588787	1
15	200	DRB	2.80043	0.525082	0.47812	64.513	29.4924	6.33725	0.0149432	6.90277	0.0683029	1.66489	0.425831	1
15	200	DRB	1.69194	0.399998	0.192452	79.3504	30.5953	3.9408	0.0067925	8.25482	0.0452859	0.663525	0.419814	1
15	0.15	Flav	2.94413	0.433732	0.203479	125.496	57.4225	4.37348	0.00803095	56.6408	0.120483	0.729586	0.273089	1
15	0.15	Flav	0.857813	0.128907	0.0781258	17.318	14.2257	0.888021	0.00455701	9.17352	0.0292962	0.210938	0.0494784	1
15	0.15	Flav	2.10116	0.408557	0.103116	64.8587	39.0777	3.46017	0.0262672	33.9572	0.0583689	0.856027	0.507783	1
15	0.3	Flav	1.97093	0.174419	0.151162	27.5615	14.5095	1.20552	0.00484384	9.10425	0.0174431	0.364988	0.062662	1
15	0.3	Flav	3.8817	0.576709	0.554529	68.1096	46.6839	8.43253	0.036965	21.0825	0.0961182	1.62661	0.441773	1
15	0.3	Flav	1.54347	0.419211	0.186316	81.3784	47.5979	4.44323	0.0139722	39.7137	0.0611321	0.524018	0.41485	1
15	0.6	Flav	3.34482	0.591954	0.413791	72.2326	38.9682	6.79309	0.0229906	21.9338	0.103446	1.58046	0.445404	1
15	0.6	Flav	1.93821	0.388352	0.202804	67.1596	53.5455	4.71237	0.0116522	53.2935	0.0647229	0.496224	0.38511	1
15	0.6	Flav	0.660348	0.115698	0.118606	16.7526	9.13749	0.825303	0.00232645	1.95746	0.0162785	0.19186	0.0812021	1
15	0.5	Trip	1.56361	0.407437	0.198329	81.2975	30.7574	3.85379	0.00775925	8.13404	0.0646725	0.617089	0.383992	1
15	0.5	Trip	0.753012	0.129854	0.171352	15.5696	10.9553	1.02623	0.00156139	2.29112	0.0227579	0.222221	0.0800984	1
15	0.5	Trip	1.97395	0.467431	0.0814327	64.6392	27.7894	3.53782	0.0187257	7.53895	0.0537464	0.827912	0.522804	1
15	2.5	Trip	0.875771	0.169232	0.111537	23.0709	11.5495	1.02445	0.00256443	2.70038	0.0230764	0.259615	0.0858963	1
15	2.5	Trip	1.89863	0.308215	0.090412	61.0365	26.3126	3.42133	0.0143803	6.66428	0.061643	0.924654	0.497258	1
15	2.5	Trip	1.55769	0.307694	0.583335	58.7015	33.0354	1.78632	0.0160243	7.35267	0.0352573	0.51282	0.172275	1
15	10	Trip	2.04256	0.410905	0.10838	67.3502	26.8136	3.33627	0.00997658	6.87278	0.0518608	1.00731	0.548538	1
15	10	Trip	1.73654	0.360431	0.673381	64.1039	38.623	2.06645	0.0194266	8.34347	0.0431644	0.607911	0.15971	1
15	10	Trip	1.55745	0.268082	0.481916	44.1342	25.8225	3.18533	0.0207428	6.5562	0.0383005	0.421735	0.373407	1
15	0	UT	2.03906	0.106772	0.265624	19.9128	14.661	1.25612	0.00260316	8.30515	0.015625	0.338543	0.065103	1
15	0	UT	1.22297	0.216213	0.277027	32.848	40.5676	4.7973	0.0473003	28.4933	0.0270266	0.554053	0.41216	1
30	0	DMSO	0.861702	0.186171	0.223403	18.988	17.5174	0.977963	0.00532034	10.1555	0.0159576	0.196808	0.0868794	1
30	0	DMSO	0.805263	0.126567	0.127821	15.9126	13.9098	0.961629	0.00167084	7.89649	0.0238087	0.219297	0.0685045	1
30	0	DMSO	1.8863	0.345207	0.394521	58.8627	58.9024	2.1548	0.0164391	33.4835	0.0493137	0.558221	0.100686	1
30	50	DRB	0.832497	0.2725	0.176253	36.9818	23.8337	3.57874	0.0224983	4.93411	0.0437491	0.678752	0.562501	1
30	50	DRB	1.60125	0.125818	0.170379	24.4562	9.54329	0.898528	0.00786431	2.36915	0.0157286	0.445609	0.0919634	1
30	100	DRB	1.89301	0.412709	0.645249	66.2572	38.6931	2.11243	0.0335202	8.79584	0.0523765	0.624999	0.16393	1
30	100	DRB	1.52445	0.290506	0.350908	44.7765	22.8126	2.85389	0.00719207	6.42916	0.0474578	0.408852	0.35954	1
30	200	DRB	0.628729	0.115928	0.150203	16.5048	8.97652	0.8438	0.00184881	1.90693	0.0166323	0.217238	0.0873648	1
30	200	DRB	1.89131	0.379796	0.104222	62.4349	25.6236	3.32377	0.0163074	6.43732	0.0728923	0.94949	0.613808	1
30	0.15	Flav	0.825176	0.230769	0.160836	31.5244	33.1747	4.73425	0.0209782	13.7202	0.0419565	0.573428	0.545451	1
30	0.15	Flav	2.07194	0.161871	0.223023	19.941	16.7467	1.11781	0.00539474	12.2095	0.00719299	0.347721	0.059953	1
30	0.15	Flav	3.6592	0.6009	0.538119	67.5743	53.5968	7.15696	0.0269041	40.8512	0.0807185	2.03289	0.295964	1
30	0.3	Flav	3.52592	0.651855	0.666669	59.7956	43.6824	7.52592	0.0296275	18.1267	0.066669	1.38271	0.359259	1
30	0.3	Flav	2.24728	0.400003	0.23111	76.3759	55.1521	4.40002	0.0293335	42.3654	0.093334	0.666671	0.353332	1
30	0.3	Flav	2.33467	0.430697	0.0742599	59.7466	39.4129	3.60095	0.0252513	24.7	0.0920757	0.806936	0.543568	1
30	0.6	Flav	2.11711	0.450454	0.084833	54.8843	32.8514	3.84009	0.0180216	7.78355	0.063067	0.818323	0.545041	1
30	0.6	Flav	1.67727	0.340909	0.367769	63.7374	39.3726	2.0786	0.0392567	8.72308	0.0454552	0.530303	0.145143	1
30	0.6	Flav	1.52201	0.238997	0.31132	43.5283	27.6455	3.33344	0.0298756	7.63084	0.0440245	0.368376	0.364782	1
30	0.5	Trip	0.7791	0.253729	0.158212	38.667	22.6357	3.48059	0.0208929	4.70745	0.0328378	0.653726	0.531339	1
30	0.5	Trip	1.96961	0.362464	0.743162	56.6474	45.3018	2.66642	0.043313	9.63265	0.0524323	0.545213	0.18522	1
30	0.5	Trip	1.47033	0.239012	0.389011	35.4345	26.9206	3.32537	0.0148355	6.71227	0.0428548	0.309656	0.375827	1
30	2.5	Trip	0.829995	0.245001	0.182499	37.2224	23.3737	3.55999	0.0274963	4.81911	0.0349977	0.6675	0.564999	1
30	2.5	Trip	1.75031	0.122207	0.150124	25.6444	10.1685	0.96284	0.00620493	2.54033	0.013026	0.451821	0.0808506	1
30	2.5	Trip	1.33759	0.24841	0.388539	45.1139	25.2566	2.89364	0.0318471	6.4464	0.0318471	0.400361	0.426752	1
30	10	Trip	0.8351	0.252646	0.173982	39.2572	23.2239	3.57942	0.0181553	5.03707	0.0347998	0.668681	0.537062	1
30	10	Trip	1.66945	0.122994	0.181817	25.7157	10.03	0.979412	0.00802266	2.58492	0.00935809	0.415553	0.0828873	1
30	10	Trip	3.17507	0.520387	0.532376	67.8035	31.7636	6.96645	0.0335702	7.32266	0.0791367	1.52279	0.424461	1
30	0	UT	3.23497	0.601092	0.633879	54.7468	48.1194	9.59564	0.0655744	21.8549	0.163936	1.47541	0.338801	1
30	0	UT	1.68246	0.309857	0.178403	59.4716	39.4545	3.63116	0.0084486	22.7377	0.0422554	0.492959	0.281688	1
30	0	UT	0.925899	0.154675	0.165466	17.3407	16.1507	1.32648	0.002397	7.32645	0.014389	0.262589	0.0887275	1
60	0	DMSO	2.03348	0.395403	0.0815895	57.2116	39.8309	3.4955	0.00627679	31.8124	0.10042	0.774062	0.564859	1
60	0	DMSO	2.09552	0.447761	0.402984	58.8873	69.6633	2.65765	0.0223863	61.8669	0.0671632	0.522386	0.145524	1
60	0	DMSO	1.54902	0.147058	0.568626	35.8723	36.457	3.42942	0.0196101	32.4733	0.0686293	0.266104	0.264706	1
60	50	DRB	1.66961	0.372794	0.671378	61.5129	37.898	2.17911	0.0282685	8.44971	0.038868	0.588931	0.149294	1
60	50	DRB	1.39835	0.257854	0.369421	43.5392	23.2157	2.93545	0.014873	6.172	0.0396724	0.355963	0.324795	1
60	100	DRB	0.797723	0.252274	0.177274	38.508	24.5159	3.92614	0.0272743	5.25182	0.0329571	0.661361	0.569321	1
60	100	DRB	1.69957	0.121245	0.165236	24.4187	9.5586	0.945682	0.00536574	2.43055	0.013411	0.406833	0.0827983	1
60	200	DRB	3.01419	0.513182	0.572006	66.8453	30.8793	6.75252	0.0284012	7.3047	0.0567949	1.65314	0.423937	1
60	200	DRB	1.759	0.396143	0.192718	88.1392	32.5404	3.97484	0.00942479	8.47562	0.068522	0.697713	0.414344	1
60	0.15	Flav	0.891752	0.262889	0.118556	36.6779	38.0052	4.59794	0.046393	26.6258	0.0309311	0.515462	0.391752	1
60	0.15	Flav	2.00804	0.437185	0.55779	72.5623	70.4488	2.71545	0.0226151	54.7728	0.082913	0.533918	0.148869	1
60	0.15	Flav	2.25406	0.372975	0.421626	46.2451	41.1972	3.92433	0.0243214	39.3918	0.0243214	0.393824	0.43784	1
60	0.3	Flav	0.950327	0.27214	0.170625	33.0952	33.2031	4.4471	0.0151148	15.794	0.0496734	0.609077	0.503241	1
60	0.3	Flav	2.22472	0.121724	0.194757	30.3795	18.2786	1.26685	0.0159188	18.2558	0.0149815	0.315232	0.0692868	1
60	0.3	Flav	1.64782	0.199816	0.377737	35.7521	33.5168	3.52684	0.0109506	20.0031	0.0355829	0.312829	0.320259	1
60	0.6	Flav	0.799175	0.218704	0.166436	33.9409	24.8611	3.82257	0.0178794	4.99561	0.0371369	0.661626	0.547459	1
60	0.6	Flav	1.68904	0.134932	0.156165	20.6427	10.8802	1.01147	0.00479536	2.70706	0.0109575	0.36073	0.0821927	1
60	0.6	Flav	2.64387	0.47483	0.448239	66.624	32.131	6.87748	0.0417858	7.32757	0.0569799	1.68091	0.416905	1
60	0.5	Trip	1.63938	0.137168	0.21829	26.9286	10.7524	0.981564	0.00737449	3.03071	0.0177001	0.422813	0.0801379	1
60	0.5	Trip	2.64761	0.504759	0.628573	62.4307	28.2442	6.57141	0.0428576	6.48544	0.0523823	1.69047	0.411902	1
60	0.5	Trip	1.80047	0.372492	0.202481	87.4112	33.9975	4.12499	0.0103174	8.75487	0.0458446	0.592168	0.441259	1
60	2.5	Trip	2.92173	0.469564	0.595653	69.668	30.4581	6.53259	0.0304321	7.08152	0.0521738	1.77173	0.449999	1
60	2.5	Trip	1.51958	0.32882	0.166213	81.7177	30.2687	3.54619	0.00433691	7.88534	0.0668487	0.602227	0.414631	1
60	2.5	Trip	0.628148	0.115039	0.142674	18.1449	9.38253	0.893437	0.00214136	2.02936	0.0192788	0.236505	0.0803357	1
60	10	Trip	1.54508	0.332645	0.159779	80.1739	29.672	3.58096	0.00661105	7.88927	0.0723173	0.612948	0.366736	1
60	10	Trip	0.668831	0.109668	0.1443	18.5842	9.62092	0.885108	0.00408802	2.02761	0.0238101	0.236652	0.0762397	1
60	10	Trip	1.99289	0.349926	0.100999	67.3277	27.4988	3.42304	0.009601	6.93005	0.0533429	0.892598	0.58464	1
60	0	UT	1.74193	0.290319	0.118283	47.3933	38.2571	4.00593	0.0322605	23.5378	0.0322605	0.618275	0.5	1
60	0	UT	1.4703	0.341585	0.534654	42.5299	48.3631	2.1578	0.0445555	27.4839	0.0445555	0.396039	0.122527	1
60	0	UT	1.34615	0.298079	0.423078	36.7177	33.081	3.49039	0.00961738	24.3615	0.0384628	0.295333	0.326924	1
