## Supplemental Table 9 for "RNA Polymerase II pausing temporally coordinates cell cycle progression and erythroid differentiation"

### Sheet: Table_S9_CRISPRsequencing_oligo
Item Name SPT5_1_FW
Product25 nmole DNA Oligo
Length21
Lot #
PurificationStandard Desalting
Documents Spec Sheet
Reference Number288935006
Expected Ship Date12/11/2020
Delivery PlantNorth Carolina
Original Ship Date12/11/2020
SequenceCCTTCTTGTGTCTGGGGTCAG
Manufacturing
Final Oligo QC
Shipping
Item Name SPT5_1_RV
Product25 nmole DNA Oligo
Length20
Lot #
PurificationStandard Desalting
Documents Spec Sheet
Reference Number288935007
Expected Ship Date12/11/2020
Delivery PlantNorth Carolina
Original Ship Date12/11/2020
SequenceTCTATGGAGGAAAGGGGCAT
Manufacturing
Final Oligo QC
Shipping
Item Name SPT5_2_FW
Product25 nmole DNA Oligo
Length20
Lot #
PurificationStandard Desalting
Documents Spec Sheet
Reference Number288935008
Expected Ship Date12/11/2020
Delivery PlantNorth Carolina
Original Ship Date12/11/2020
SequenceGCTCAGGTGGACTACGTGGA
Manufacturing
Final Oligo QC
Shipping
Item Name SPT5_2_RV
Product25 nmole DNA Oligo
Length21
Lot #
PurificationStandard Desalting
Documents Spec Sheet
Reference Number288935009
Expected Ship Date12/11/2020
Delivery PlantNorth Carolina
Original Ship Date12/11/2020
SequenceTTTCTATGGAGGAAAGGGGCA
Manufacturing
Final Oligo QC
Shipping
Item Name SPT5_3_FW
Product25 nmole DNA Oligo
Length19
Lot #
PurificationStandard Desalting
Documents Spec Sheet
Reference Number288935010
Expected Ship Date12/11/2020
Delivery PlantNorth Carolina
Original Ship Date12/11/2020
SequenceCCTGCTCAGGTGGACTACG
Manufacturing
Final Oligo QC
Shipping
Item Name SPT5_3_RV
Product25 nmole DNA Oligo
Length21
Lot #
PurificationStandard Desalting
Documents Spec Sheet
Reference Number288935011
Expected Ship Date12/11/2020
Delivery PlantNorth Carolina
Original Ship Date12/11/2020
SequenceTTCTATGGAGGAAAGGGGCAT
Manufacturing
Final Oligo QC
Shipping
Item Name SPT5_4_FW
Product25 nmole DNA Oligo
Length19
Lot #
PurificationStandard Desalting
Documents Spec Sheet
Reference Number288935012
Expected Ship Date12/11/2020
Delivery PlantNorth Carolina
Original Ship Date12/11/2020
SequenceAGGTGGACTACGTGGAGCC
Manufacturing
Final Oligo QC
Shipping
Item Name SPT5_4_RV
Product25 nmole DNA Oligo
Length22
Lot #
PurificationStandard Desalting
Documents Spec Sheet
Reference Number288935013
Expected Ship Date12/11/2020
Delivery PlantNorth Carolina
Original Ship Date12/11/2020
SequenceTTTCTATGGAGGAAAGGGGCAT
Manufacturing
Final Oligo QC
Shipping
Item Name SPT5_5_FW
Product25 nmole DNA Oligo
Length20
Lot #
PurificationStandard Desalting
Documents Spec Sheet
Reference Number288935014
Expected Ship Date12/11/2020
Delivery PlantNorth Carolina
Original Ship Date12/11/2020
SequenceCAGGTGGACTACGTGGAGCC
Manufacturing
Final Oligo QC
Shipping
Item Name SPT5_5_RV
Product25 nmole DNA Oligo
Length23
Lot #
PurificationStandard Desalting
Documents Spec Sheet
Reference Number288935015
Expected Ship Date12/11/2020
Delivery PlantNorth Carolina
Original Ship Date12/11/2020
SequenceCTTTCTATGGAGGAAAGGGGCAT
Manufacturing
Final Oligo QC
Shipping
Item Name SPT5_6_FW
Product25 nmole DNA Oligo
Length21
Lot #
PurificationStandard Desalting
Documents Spec Sheet
Reference Number288935016
Expected Ship Date12/11/2020
Delivery PlantNorth Carolina
Original Ship Date12/11/2020
SequenceTTCTTGTGTCTGGGGTCAGGG
Manufacturing
Final Oligo QC
Shipping
Item Name SPT5_6_RV
Product25 nmole DNA Oligo
Length17
Lot #
PurificationStandard Desalting
Documents Spec Sheet
Reference Number288935017
Expected Ship Date12/11/2020
Delivery PlantNorth Carolina
Original Ship Date12/11/2020
SequenceGGCCACCAGTGGGATCG
Manufacturing
Final Oligo QC
Shipping
Item Name SPT5_7_FW
Product25 nmole DNA Oligo
Length21
Lot #
PurificationStandard Desalting
Documents Spec Sheet
Reference Number288935018
Expected Ship Date12/11/2020
Delivery PlantNorth Carolina
Original Ship Date12/11/2020
SequenceCTCAGGTGGACTACGTGGAGC
Manufacturing
Final Oligo QC
Shipping
Item Name SPT5_7_RV
Product25 nmole DNA Oligo
Length23
Lot #
PurificationStandard Desalting
Documents Spec Sheet
Reference Number288935019
Expected Ship Date12/11/2020
Delivery PlantNorth Carolina
Original Ship Date12/11/2020
SequenceTCTTTCTATGGAGGAAAGGGGCA
Manufacturing
Final Oligo QC
Shipping
Item Name SPT5_8_FW
Product25 nmole DNA Oligo
Length21
Lot #
PurificationStandard Desalting
Documents Spec Sheet
Reference Number288935020
Expected Ship Date12/11/2020
Delivery PlantNorth Carolina
Original Ship Date12/11/2020
SequenceTGCTCAGGTGGACTACGTGGA
Manufacturing
Final Oligo QC
Shipping
Item Name SPT5_8_RV
Product25 nmole DNA Oligo
Length24
Lot #
PurificationStandard Desalting
Documents Spec Sheet
Reference Number288935021
Expected Ship Date12/11/2020
Delivery PlantNorth Carolina
Original Ship Date12/11/2020
SequenceGTCTTTCTATGGAGGAAAGGGGCA
Manufacturing
Final Oligo QC
Shipping
Item Name AAVS1_1_FW
Product25 nmole DNA Oligo
Length20
Lot #
PurificationStandard Desalting
Documents Spec Sheet
Reference Number288935022
Expected Ship Date12/11/2020
Delivery PlantNorth Carolina
Original Ship Date12/11/2020
SequenceCAGGAAATGGGGGTGTGTCA
Manufacturing
Final Oligo QC
Shipping
Item Name AAVS1_1_RV
Product25 nmole DNA Oligo
Length20
Lot #
PurificationStandard Desalting
Documents Spec Sheet
Reference Number288935023
Expected Ship Date12/11/2020
Delivery PlantNorth Carolina
Original Ship Date12/11/2020
SequenceATTCCCAGGGCCGGTTAATG
Manufacturing
Final Oligo QC
Shipping
Item Name AAVS1_2_FW
Product25 nmole DNA Oligo
Length20
Lot #
PurificationStandard Desalting
Documents Spec Sheet
Reference Number288935024
Expected Ship Date12/11/2020
Delivery PlantNorth Carolina
Original Ship Date12/11/2020
SequenceATGGGGGTGTGTCACCAGAT
Manufacturing
Final Oligo QC
Shipping
Item Name AAVS1_2_RV
Product25 nmole DNA Oligo
Length21
Lot #
PurificationStandard Desalting
Documents Spec Sheet
Reference Number288935025
Expected Ship Date12/11/2020
Delivery PlantNorth Carolina
Original Ship Date12/11/2020
SequenceCACCTTATATTCCCAGGGCCG
Manufacturing
Final Oligo QC
Shipping
Item Name AAVS1_3_FW
Product25 nmole DNA Oligo
Length20
Lot #
PurificationStandard Desalting
Documents Spec Sheet
Reference Number288935026
Expected Ship Date12/11/2020
Delivery PlantNorth Carolina
Original Ship Date12/11/2020
SequenceAATGGGGGTGTGTCACCAGA
Manufacturing
Final Oligo QC
Shipping
Item Name AAVS1_3_RV
Product25 nmole DNA Oligo
Length21
Lot #
PurificationStandard Desalting
Documents Spec Sheet
Reference Number288935027
Expected Ship Date12/11/2020
Delivery PlantNorth Carolina
Original Ship Date12/11/2020
SequenceCTTATATTCCCAGGGCCGGTT
Manufacturing
Final Oligo QC
Shipping
Item Name AAVS1_4_FW
Product25 nmole DNA Oligo
Length19
Lot #
PurificationStandard Desalting
Documents Spec Sheet
Reference Number288935028
Expected Ship Date12/11/2020
Delivery PlantNorth Carolina
Original Ship Date12/11/2020
SequenceTGGGGGTGTGTCACCAGAT
Manufacturing
Final Oligo QC
Shipping
Item Name AAVS1_4_RV
Product25 nmole DNA Oligo
Length21
Lot #
PurificationStandard Desalting
Documents Spec Sheet
Reference Number288935029
Expected Ship Date12/11/2020
Delivery PlantNorth Carolina
Original Ship Date12/11/2020
SequenceACCACCTTATATTCCCAGGGC
Manufacturing
Final Oligo QC
Shipping
Item Name AAVS1_5_FW
Product25 nmole DNA Oligo
Length21
Lot #
PurificationStandard Desalting
Documents Spec Sheet
Reference Number288935030
Expected Ship Date12/11/2020
Delivery PlantNorth Carolina
Original Ship Date12/11/2020
SequenceTGGGGGTGTGTCACCAGATAA
Manufacturing
Final Oligo QC
Shipping
Item Name AAVS1_5_RV
Product25 nmole DNA Oligo
Length22
Lot #
PurificationStandard Desalting
Documents Spec Sheet
Reference Number288935031
Expected Ship Date12/11/2020
Delivery PlantNorth Carolina
Original Ship Date12/11/2020
SequenceGACCACCTTATATTCCCAGGGC
Manufacturing
Final Oligo QC
Shipping
