## Supplemental Table 10 for "RNA Polymerase II pausing temporally coordinates cell cycle progression and erythroid differentiation"

### Sheet: Table_S10_Sequencing_metadata
Library	Sample	De-identified donor	Day in culture	Spike-in %
Erythroid differentiation	a	R003309	0	30
Erythroid differentiation	a	R003309	2	30
Erythroid differentiation	a	R003309	3	30
Erythroid differentiation	a	R003309	4	30
Erythroid differentiation	a	R003309	5	30
Erythroid differentiation	a	R003309	6	4
Erythroid differentiation	a	R003309	7	4
Erythroid differentiation	a	R003309	8	4
Erythroid differentiation	a	R003309	9	30
Erythroid differentiation	a	R003309	10	30
Erythroid differentiation	a	R003309	11	30
Erythroid differentiation	b	R003560	0	4
Erythroid differentiation	b	R003560	2	4
Erythroid differentiation	b	R003560	3	4
Erythroid differentiation	b	R003560	4	4
Erythroid differentiation	b	R003560	5	4
Erythroid differentiation	b	R003560	6	4
Erythroid differentiation	b	R003560	7	4
Erythroid differentiation	b	R003560	8	4
Erythroid differentiation	b	R003560	9	4
Erythroid differentiation	b	R003560	10	4
Erythroid differentiation	b	R003560	11	4
SPIs	DMSO	R003722	8	4
SPIs	DMSO	R003812	8	4
SPIs	SPI_18	R003722	8	4
SPIs	SPI_18	R003812	8	4
SPIs	SPI_21	R003722	8	4
SPIs	SPI_21	R003812	8	4
Transcription inhibitors	DMSO	R003722	8	4
Transcription inhibitors	DMSO	R003812	8	4
Transcription inhibitors	Triptolide	R003722	8	4
Transcription inhibitors	Triptolide	R003812	8	4
Transcription inhibitors	DRB	R003722	8	4
Transcription inhibitors	DRB	R003812	8	4
gRNAs	AAVS1	R003817	8	4
gRNAs	AAVS1	R003824	8	4
gRNAs	AAVS1	R003850	8	4
gRNAs	SUPT5H	R003817	8	4
gRNAs	SUPT5H	R003824	8	4
gRNAs	SUPT5H	R003850	8	4
