## Supplemental Table 11 for "RNA Polymerase II pausing temporally coordinates cell cycle progression and erythroid differentiation"

### Sheet: Table_S11_Nanostrings_probes
Nanostrings Probe	Name (including accession)	Sequence	Gene targeted
A	NM_004859.2:290_T001	CAGACTCCATAGTCAGGGTACTGAAGCCAATGTTTGCTGGGTTGATACCCCCTCAAGACCTAAGCGACAGCGTGACCTTGTTTCA	CLTC
A	NM_178014.2:1955_T002	ACTGCTGACACCTCCCTTGAAGCTGAGATGGGAAATGGACATACTTAGAACATCCTCTTCTTTTCTTGGTGTTGAGAAGATGCTC	TUBB
A	NM_000518.4:467_T003	AATTGGACAGCAAGAAAGCGAGCTTAGTGATACTTGTGGGCCAGGGCATTCACAATTCTGCGGGTTAGCAGGAAGGTTAGGGAAC	HBB
A	NM_000558.3:230_T004	CAGCGCGTTGGGCATGTCGTCCACGTGCGCCACGGCTGTTGAGATTATTGAGCTTCATCATGACCAGAAG	HBA1/HBA2
A	NM_000559.2:312_T005	GTTCTCAGGATCCACATGCAGCTTGTCACAGTGCAGCAAAGACGCCTATCTTCCAGTTTGATCGGGAAACT	HBG1/HBG2
A	NM_000519.3:642_T006	AGAATCTAGGGAAATAGGGTCTTCTTATGGTTATCAGGAAACAGTCCAGGCGAACCTAACTCCTCGCTACATTCCTATTGTTTTC	HBD
A	NM_005330.3:702_T007	ATGTGCAGAAGGAGGGTGTCAGGGTCACAGGAACACCTGCAAACTGGAAGCCAATTTGGTTTTACTCCCCTCGATTATGCGGAGT	HBE1
A	NM_005332.2:398_T008	CGATAGGAACTTGTCCCAGGCGGCGTGGGCCTCGGCTTTCGGGTTATATCTATCATTTACTTGACACCCT	HBZ
A	NM_002099.4:2311_T009	TTCCTCTCTCTTCATCTTACGCTTTTGCTTGCCTTGCTGCTTTGTTATCACAACAGCCACTTTTTTTCCAAATTTTGCAAGAGCC	GYPA (CD235a)
A	NM_001037968.3:1562_T010	AGGAGATCACAGAGCTTGCTGTTGAGTGCTGCATTGCCCACCCGGATGCACCGTGTGGACGGCAACTCAGAGATAACGCATAT	ALAS2
A	NM_000342.3:1389_T011	AGGAGGCCGCCGAAGGTGATGGCGGGTGACAGTGCAGCAACCTGGAGTTTATGTATTGCCAACGAGTTTGTCTTT	SLC4A1
A	NM_001760.2:1215_T012	TGCAGGGAGGAGGAGCTTGACTAGCCACCGAAATGCAGACATGGCAGATAAGGTTGTTATTGTGGAGGATGTTACTACA	CCND3
B	NM_004859.2:290_ProbeB	CGAAAGCCATGACCTCCGATCACTCTACCACCTGGGCCTGCTCTCCTACTTTTTCTCTAATGCAGATGAATTTGT	CLTC
B	NM_178014.2:1955_ProbeB	CGAAAGCCATGACCTCCGATCACTCACAGACTCCTCCAGAGTAGAGCTTGGAGGGAGATTGAAAGTGGAGATAAT	TUBB
B	NM_000518.4:467_ProbeB	CGAAAGCCATGACCTCCGATCACTCATCCCCCAGTTTAGTAGTTGGACTTAGGGAACAAAGGAACCTTTAATAGA	HBB
B	NM_000558.3:230_ProbeB	CGAAAGCCATGACCTCCGATCACTCCGAAGCTTGTGCGCGTGCAGGTCGCTCAGGGCGGA	HBA1/HBA2
B	NM_000559.2:312_ProbeB	CGAAAGCCATGACCTCCGATCACTCCCGAAATGGATTGCCAAAACGGTCACCAGCACATTTCCCAGGAGCTTGAA	HBG1/HBG2
B	NM_000519.3:642_ProbeB	CGAAAGCCATGACCTCCGATCACTCGCAGAAGCCATACCCTTGAAGTAGGCATTGTGTTCCCAAGTTCAGAAAAT	HBD
B	NM_005330.3:702_ProbeB	CGAAAGCCATGACCTCCGATCACTCATGTACTTTATTAAACAGAAGGCTTTCTCTCAAGGCCAAGCCCAGTCCCC	HBE1
B	NM_005332.2:398_ProbeB	CGAAAGCCATGACCTCCGATCACTCCGGCGCTCAGCGGTACTTCTCGGTCAGGACAGAGGATACGAC	HBZ
B	NM_002099.4:2311_ProbeB	CGAAAGCCATGACCTCCGATCACTCCGCCTTATAGAGGGAATGGGCTTCTGATGAAAGGATGTGTTTGGCTTCAT	GYPA (CD235a)
B	NM_001037968.3:1562_ProbeB	CGAAAGCCATGACCTCCGATCACTCGGACAGTTGGGTAGTTGATGGCCTGCACATAGATGCCATGCTTGGAGAGC	ALAS2
B	NM_000342.3:1389_ProbeB	CGAAAGCCATGACCTCCGATCACTCCAGCTCCGACACTCCCATCTGGTTCCGGGTCTTTTCTCCC	SLC4A1
B	NM_001760.2:1215_ProbeB	CGAAAGCCATGACCTCCGATCACTCCCCAGCTAGAGTTGGGAAAGGCGCTGCTGGTCAGA	CCND3
